# Titanium Mesh Versus Polyetheretherketone (PEEK) in Cranioplasty: A Systematic Review and Meta-Analysis of Complications and Clinical Outcomes

**DOI:** 10.64898/2026.02.26.26347209

**Authors:** Farzan Fahim, Mohammad-Amin Farajzadeh, Mobina Mahyapour Lori, Raha Rahmani, Mandana Mehrdad, Arastou Ghahremanzadeh, Rozhin Amirhooshangi, Mahdis Shojaei, Arefeh Mohamadi, Sayeh Oveisi, Alireza Zali

**Author notes:** corresponding author Farzan Fahim. These authors contributed equally as first co-authors (Farzan Fahim, Mohammad-Amin Farajzadeh).

## Abstract

**Background:** Cranioplasty following decompressive craniectomy can be performed using various implant materials, with titanium and polyetheretherketone (PEEK) being the most commonly used synthetic options. However, their comparative safety and clinical performance remain debated. This systematic review and meta-analysis aimed to compare titanium-based cranioplasty with PEEK and other synthetic or autologous materials regarding implant survival, complications, functional outcomes, cosmetic results, and operative metrics.

**Methods:** This systematic review was conducted in accordance with the *Preferred Reporting Items for Systematic Reviews and Meta-Analyses (PRISMA) 2020* guidelines and registered in PROSPERO (CRD). A comprehensive search was performed in PubMed, Embase, Scopus, Web of Science, and the Cochrane Database of Systematic Reviews (CDSR) without language or date restrictions. A total of 1,026 records were identified (Embase n = 263, Web of Science n = 272, Scopus n = 293, PubMed n = 193). After removal of 550 duplicates, 78 articles underwent full-text review, and 38 comparative studies met the eligibility criteria for qualitative synthesis. Three studies directly comparing titanium and PEEK with extractable infection data were included in the meta-analysis. Risk of bias was assessed using Joanna Briggs Institute (JBI) tools.

**Results:** Forty-one studies encompassing heterogeneous patient populations and study designs were included, predominantly retrospective cohort studies. Titanium demonstrated shorter operative times and lower intraoperative blood loss compared with autologous bone and, in most studies, compared with PEEK and PMMA. Implant survival outcomes were heterogeneous: PEEK frequently showed lower exposure rates but higher rates of subgaleal fluid collection. Compared with autologous bone, titanium had higher exposure rates but avoided resorption-related failures. Infection outcomes varied across materials; however, pooled meta-analysis demonstrated a significantly lower odds of postoperative infection with titanium compared with PEEK (random-effects model), with moderate heterogeneity. Functional and neurological outcomes were largely comparable across materials, and cosmetic satisfaction was generally high regardless of implant type.

**Conclusions:** Titanium cranioplasty provides favorable operative efficiency and competitive complication rates compared with alternative materials. While exposure risk may be higher than PEEK, pooled evidence suggests a lower infection risk with titanium. Overall, implant material selection should consider patient-specific risk factors, defect characteristics, and surgeon expertise. Further high-quality prospective studies are warranted to strengthen comparative evidence.
