## Supplementary material for "Titanium Mesh Versus Polyetheretherketone (PEEK) in Cranioplasty: A Systematic Review and Meta-Analysis of Complications and Clinical Outcomes": rob assessmnet

### Sheet: Sheet1
Article Title	Study Type	Q1	Q2	Q3	Q4	Q5	Q6	Q7	Q8	Q9	Q10	Q11	Q12	Q13	Score	Overall Risk of Bias
Reconstruction of Complex-Formed Skull Defects with CAD/CAM Titanium and Polyether Ether Ketone (PEEK) Implants	Case Series	Yes	Yes	Yes	Unclear	Unclear	Yes	Yes	Yes	No					7/10	Low
Outcomes of Cranioplasty Strategies for High-Risk Complex Cranial Defects: A 10-year Experience	Cohort	Yes	Yes	Yes	Yes	Yes	Yes	Yes	Yes	Unclear	Unclear	Yes			9/11	Low
The Comparison of Autologous Bone, Methyl-Methacrylate, Porous Polyethylene, and Titanium Mesh in Cranioplasty	Cohort	Yes	Yes	Yes	Yes	Yes	Yes	Yes	Yes	Yes	Yes	Yes			10/11	Low
Complications of Different Types of Cranioplasty and Identification of Risk Factors Associated with Cranioplasty at a Tertiary Care Centre: A Prospective Observational Study	Cohort	Yes	Yes	Yes	Yes	Yes	Yes	Yes	Yes	Yes	No	Yes			9/11	Low
Cranial Meningioma with Bone Involvement: Surgical Strategies and Clinical Considerations	Cohort	Yes	Yes	Yes	Yes	No	Yes	Yes	Yes	Unclear	No	No			7/11	Moderate
Predictors of Complications Following Alloplastic Cranioplasty in Trauma Patients: A Multi-Center Retrospective Study	Cohort	Yes	Yes	Yes	Yes	Yes	Yes	Yes	Yes	No	No	Yes			9/11	Low
Comparison of 3D-printed poly-ether-ether-ketone and traditional implant materials in cranioplasty	Cohort	Yes	Yes	Yes	Yes	Yes	Yes	Yes	Yes	No	No	Yes			9/11	Low
Evaluation of titanium cranioplasty and polyetheretherketone cranioplasty after decompressive craniectomy for traumatic brain injury: A prospective, multicenter, non-randomized controlled trial	Cohort - Prospective	Yes	Yes	Unclear	Unclear	Yes	Yes	Yes	Unclear	Unclear	Yes	Yes			7/11	Moderate
Long-Term Complications of Cranioplasty Using Stored Autologous Bone Graft, Three-Dimensional Polymethyl Methacrylate, or Titanium Mesh After Decompressive Craniectomy: A Single-Center Experience After 596 Procedures	Cohort - Retrospective	Yes	Yes	Yes	Yes	Yes	Yes	Yes	Yes	Yes	Yes	Yes			10/11	Low
A Large Multi-Center Retrospective Research on Embedded Cranioplasty and Covered Cranioplasty	Cohort - Retrospective	Yes	Yes	Yes	Unclear	Yes	Yes	Yes	Yes	Yes	Yes	Yes			9/11	Low
Reconstruction of Cranial Defects in Armed Forces Personnel - Our Experience	Cohort - Retrospective	Unclear	Yes	No	No	Yes	Yes	Yes	Unclear	No	No	No			4/11	High
“Bridging the Breach”: Cranioplasties Using Different Reconstruction Materials—An Institutional Experience	Cohort - Prospective	Yes	Yes	Yes	No	Yes	Yes	Yes	Unclear	No	No	No			5/11	High
Outcome and Risk Factors of Complications after Cranioplasty with Polyetheretherketone and Titanium Mesh: A Single-Center Retrospective Study	Cohort - Retrospective	Yes	Yes	Yes	Yes	Yes	Yes	Yes	Yes	Unclear	Yes	Yes			9/11	Low
Subgaleal Effusion and Brain Midline Shift After Cranioplasty: A Retrospective Study Between Polyetheretherketone Cranioplasty and Titanium Cranioplasty After Decompressive Craniectomy	Cohort - Retrospective	Yes	Yes	Yes	Yes	Yes	Yes	Yes	No	Yes		Yes			8/11	Moderate
Clinical Outcomes After Cranioplasty With Titanium Mesh, Polyetheretherketone, or Composite Bone Cement: A Retrospective Study (Chen et al., 2023)	Cohort - Retrospective	No	Yes	No	No	No	No	No	No	No	No	Yes			2/11	High
Long-term Effect of Cranioplasty on Overlying Scalp Atrophy (Kwiecien et al., 2020)	Cohort - Retrospective	No	Yes	No	No	No	No	No	No	No	No	Yes			2/11	High
Features of modeling a polymer implant for closing a defect after decompressive craniotomy (Okishev et al., 2022)	Case Series	No	No	Yes	No	No	Yes	No	No	Yes	No				3/10	High
Lessons Learned Reconstructing Complex Scalp Defects Using Free Flaps and a Cranioplasty in One Stage	Case Series	Unclear	Yes	Yes	Yes	Yes	Yes	Yes	Yes	No	Unclear				7/10	Low
Comparison of acrylic and titanium cranioplasty	Cohort Study	Yes	Yes	Yes	No	Yes	Yes	No	No	Yes	Yes	Yes			7/11	Moderate
Comparative Cost-Effectiveness of Cranioplasty Implants	Cohort Study	Yes	Yes	Yes	Yes	Yes	Yes	No	No	Yes	Yes	Yes			8/11	Moderate
Cranioplasty in Brain Tumor Surgery: A Single-Center Retrospective Study Investigating Cranioplasty Failure and Tumor Recurrence	Cohort Study	Yes	Yes	Yes	No	Yes	Yes	Yes	No	Yes	Yes	Yes			8/11	Moderate
Exploring complications following cranioplasty after decompressive hemicraniectomy: A retrospective bicenter assessment of autologous, PMMA, and CAD implants	Cohort Study	Yes	Yes	Yes	Yes	Yes	Yes	Yes	No	Yes	Yes	Yes			9/11	Low
Reconstruction of Large Calvarial Defects Using Titanium Mesh Versus Autologous Split Thickness Calvarial Bone Grafts	Cohort Study	Yes	Yes	Yes	No	Yes	Yes	Yes	Unclear	Yes	Yes	Yes			8/11	Moderate
Customized Bilaminar Resorbable Mesh With BMP-2 Promotes Cranial Bone Defect Healing	Cohort Study	Yes	Yes	Yes	No	Yes	Yes	Yes	Unclear	Yes	Yes	Yes			8/11	Moderate
A retrospective descriptive study of cranioplasty failure rates and contributing factors in novel 3D printed calcium phosphate implants compared to traditional materials	Cohort Study	Yes	Yes	Yes	No	Yes	Yes	Yes	Unclear	Yes	Yes	Yes			8/11	Moderate
The therapeutic effect of patient-specific implants in cranioplasty	Cohort Study	Yes	Yes	Unclear	No	Yes	Yes	Unclear	Unclear	Yes	Yes	Yes			6/11	Moderate
Outcomes of Calvarial Reconstruction in Cancer Patients	Cohort Study	Yes	Yes	Yes	Yes	Yes	Yes	Yes	Unclear	Yes	Yes	Yes			9/11	Low
Analyses of the factors influencing bone graft infection after delayed cranioplasty	Cohort Study	Unclear	Yes	Yes	No	Yes	Yes	Yes	Unclear	Yes	Yes	Yes			7/11	Moderate
Computer-Designed Polyetheretherketone Implants Versus Titanium Mesh (±Acrylic Cement) in Alloplastic Cranioplasty: A Retrospective Single-Surgeon, Single-Center Study	Cohort Study	Yes	Yes	Yes	Yes	Yes	Yes	Yes	Unclear	Yes	Yes	Yes			9/11	Low
Paediatric cranioplasty—Experience from a Singapore children's hospital	Cohort Study	Yes	Yes	Yes	Yes	Yes	Yes	Yes	Yes	Yes	Yes	Yes			10/11	Low
A Retrospective Comparative Analysis of Titanium Mesh and Custom Implants for Cranioplasty	Cohort Study	Yes	Yes	Yes	Yes	Yes	Yes	Yes	Unclear	Yes	Yes	Yes			9/11	Low
Comparative Evaluation of Autogenous Calvarial Bone Graft and Alloplastic Materials for Secondary Reconstruction of Cranial Defects	Cohort Study	No	Yes	Yes	No	Yes	Yes	Yes	Unclear	No	Yes	Yes			6/11	Moderate
Comparison of Polyetheretherketone and Titanium Cranioplasty after Decompressive Craniectomy	Cohort Study	Yes	Yes	Yes	Yes	Yes	Yes	Yes	Yes	Yes	Yes	Yes			10/11	Low
Surgical Decision-Making in Microvascular Reconstruction of Composite Scalp and Skull Defects	Cohort Study	Unclear	Yes	Yes	No	Yes	Yes	Yes	Unclear	Yes	Yes	Yes			7/11	Moderate
Modified acrylic cranioplasty for large cranial defects	Case Series	Unclear	Yes	Yes	No	Yes	Yes	Yes	Yes	Yes	Yes				7/10	Low
Outcomes of Cranioplasty with Preformed Titanium versus Freehand Molded Polymethylmethacrylate Implants	Cohort Study	Unclear	Yes	Yes	Yes	Yes	Yes	Yes	Unclear	Yes	Yes	Yes			8/11	Moderate
Analysis of PMMA versus CaP titanium-enhanced implants for cranioplasty after decompressive craniectomy: a retrospective observational cohort study	Cohort Study	Yes	Yes	Yes	Yes	Yes	Yes	Yes	Unclear	Yes	Yes	Yes			9/11	Low
Cranioplasty using custom-made hydroxyapatite versus titanium: a randomized clinical trial	RCT	Yes	Unclear	Yes	No	No	Unclear	No	No	Yes	Yes	Yes	Yes	No	7/13	Moderate
